# Analysis of Covid-19 Data for Eight European Countries and the United Kingdom Using a Simplified SIR Model

**DOI:** 10.1101/2020.05.26.20114058

**Authors:** Gyan Bhanot, Charles DeLisi

**Affiliations:** Department of Physics and Astronomy, Rutgers University, Piscataway, NJ, 08854, USA; Department of Molecular Biology and Biochemistry, Rutgers University, Piscataway, NJ, 08854, USA; Rutgers Cancer Institute of New Jersey, New Brunswick, NJ, 08903, USA; Moores Cancer Center, University of California San Diego, La Jolla, CA 92103, USA; Department of Biomedical Engineering, Boston University, Boston, MA 02215, USA

**Keywords:** Epidemic modelling, SARS-Cov-2/Covid-19 pandemic, SIR model, predictions

## Abstract

Understanding the characteristics of the SARS-Cov-2/Covid-19 pandemic is central to developing control strategies. Here we show how a simple Susceptible-Infective-Recovered (SIR) model applied to data for eight European countries and the United Kingdom (UK) can be used to forecast the descending limb (post-peak) of confirmed cases and deaths as a function of time, and predict the duration of the pandemic once it has peaked, by estimating and fixing parameters using only characteristics of the ascending limb and the magnitude of the first peak. As with all epidemiological analyses, unanticipated behavioral changes will result in deviations between projection and observation. This is abundantly clear for the current pandemic. Nonetheless, accurate short-term projections are possible, and the methodology we present is a useful addition to the epidemiologist’s armamentarium. Since our predictions assume that control measures such as lockdown, social distancing, use of masks etc. remain the same post-peak as before peak, deviations from our predictions are a measure of the extent to which loosening of control measures have impacted case-loads and deaths since the first peak and initial decline in daily cases and deaths. The predicted and actual case fatality ratio, or number of deaths per million population from the start of the pandemic to when daily deaths number less than five for the first time, was lowest in Norway (pred: 44 ± 5 deaths/million; actual: 36 deaths/million) and highest for the United Kingdom (pred: 578 +/- 65 deaths/million; actual 621 deaths/million). The inferred pandemic characteristics separated into two distinct groups: those that are largely invariant across countries, and those that are highly variable. Among the former is the infective period, ; the average time between contacts,  and the average number of contacts while infective, . In contrast, there is a highly variable time lag *T*_*D*_ between the peak in the daily number of confirmed cases and the peak in the daily number of deaths, ranging from a low of *T*_*D*_ = 2,4 days for Denmark and Italy respectively, to highs of *T*_*D*_ = 12, 15 for Germany and Norway respectively. The mortality fraction, or ratio of deaths to confirmed cases, was also highly variable, ranging from low values 3%, 5% and 5% for Norway, Denmark and Germany respectively, to high values of 18%, 20% and 21% for Sweden, France, and the UK respectively. The probability of mortality rather than recovery was a significant correlate of the duration of the pandemic, defined as the time from 12/31/2019 to when the number of daily deaths fell below 5. Finally, we observed a small but detectable effect of average temperature on the probability *α* of infection per contact, with higher temperatures associated with lower infectivity. Policy implications of our findings are also briefly discussed.
