## Supplementary material for "Analysis of Covid-19 Data for Eight European Countries and the United Kingdom Using a Simplified SIR Model": Table A excel version

### Sheet: All data
	NETHERLANDS	DENMARK	SWEDEN	NORWAY	UK	SPAIN	GERMANY	FRANCE	ITALY
Mean Latitude	52.133	56.26	60.13	60.17	52.36	40.46	51.17	46.23	41.87
Population Miillions	17.3	5.81	10.2	5.4	66.65	46.9	83	67	60.4
Major City	Amsterdam	Copenhagen	Stockholm	Oslo	London	Madrid	Berlin	Paris	Rome
Average Temp Feb.2020 (deg F)	38	34	30.5	28	44.5	46	34.5	42.5	47.5
𝜸(R-1)	0.19	0.19	0.16	0.2	0.21	0.27	0.24	0.22	0.195
P	1200	310	500	260	4700	7900	5600	4400	5600
N	3,041 +/-203	738 +/-37	1,214+/-66	752 +/-83	9,967 +/-211	16,524 +/-300	12,626 +/-445	10,275+/-453	11,713 +/-213
R	3.9 +/-0.5	4.2 +/-0.5	4.1 +/-0.5	3.4 +/-0.5	4.9 +/-0.5	5.0 +/-0.5	4.5 +/-0.5	4.3 +/-0.5	5.0 +/-0.50
𝜶x 100,000	8.40 +/-0.17	33.80 +/-0.37	17.44 +/-0.23	37.7 +/-1.64	2.65 +/-0.02	2.04+/-0.02	2.44 +/-0.06	2.79+/-0.02	2.08 +/-0.02
𝜸	0.066 +/-0.012	0.059 +/-0.010	0.052 +/-0.009	0.083 +/-0.018	0.054 +/-0.007	0.068 +/-0.009	0.069 +/-0.01	0.067 +/-0.01	0.049 +/-0.006
𝜹	0.13	0.05	0.18	0.03	0.21	0.11	0.05	0.2	0.14
TD	5	2	5	15	6	5	12	8	4
TL = 1/𝜸	15.2632	16.8421	19.375	12	18.5714	14.8148	14.5833	15	20.5128
TR = 1/(N𝜶)	3.91363	4.01002	4.72561	3.52941	3.79009	2.96296	3.24074	3.48837	4.10256
Actual Max daily cases at first peak	1120	328	532	282	4751	7902	5596	4482	5644
Model Fitted Max daily cases at first peak	1,219+/-58	311+/-16	536+/-21	265+/-13	4,716+/-234	7,928+/-393	5,601+/-277	4,410+/-218	5659+/-274
Date when number of daily cases first peaked	2020-04-05	2020-04-09	2020-04-10	2020-03-28	2020-04-08	2020-03-29	2020-04-02	2020-04-03	2020-03-28
Nend(P) = Predicted Number of days from 12/31/2019 to pandemic end defined as day Daily Deaths < 5 after first peak in daily cases	169 +/- 10 days	132 +/- 4 days	179 +/- 10 days	117 +/- 3 days	217 +/- 13 days	180 +/- 10 days	175 +/- 9 days	193 +/- 12 days	209 +/- 15 days
Tend(P) = Predicted date pandemic ends = defined as day Daily Deaths < 5 after first peak in daily cases	6/18/2020 +/- 10 days	5/11/2020 +/- 4 days	6/28/2020 +/- 10 days	4/26/2020 +/- 3 days	8/5/2020 +/- 13 days	6/29/2020 +/- 10 days	6/24/2020 +/- 9 days	7/12/2020 +/- 12 days	7/28/2020 +/- 15 days
Nend(A) = Actual number of days after first peak when Daily Deaths < 5	168	131	207	119	233	180	195	207	214
Tend(A) = Actual date after first peak when Daily Deaths < 5	2020-06-17	2020-05-10	2020-07-26	2020-04-28	2020-08-21	2020-06-29	2020-07-14	2020-07-19	2020-08-02
Predicted Cases upto Tend(P)	45,015 +/-5,413	10,645+/-1,199	22,799 +/-2,657	7,844+/-881	183,393+/-20,530	242,705+/-26,975	181,375 +/-20,844	151,738 +/-17,726	238,163 +/-26,426
Actual Cases upto Tend(A)	48921	10306	75228	7382	320301	248240	198770	179059	247164
Predicted Deaths upto Tend(P)	5,852 +/- 704	533 +/- 60	4,104 +/- 479	236 +/- 27	38,513 +/- 4,312	26,698 +/- 2,968	9,069 +/- 1,043	30,348 +/- 3,546	33,343 +/- 3,705
Actual Deaths upto Tend(A)	6066	515	5732	192	41384	28340	9062	30180	35134
Predicted Cases/Million population upto Tend(P)	2602 +/- 313	1832 +/- 206	2235 +/- 260	1453 +/- 163	2752 +/- 308	5175 +/- 575	2185 +/- 251	2265 +/- 265	3943 +/- 438
Actual Cases/Million population upto Tend(A)	2827.8	1773.84	7375.29	1367.04	4805.72	5292.96	2394.82	2672.52	4092.12
Predicted CFR (deaths/million) upto Tend(P)	338 +/- 41	92 +/- 10	402 +/- 47	44 +/- 5	578 +/- 65	569 +/- 63	109 +/- 13	453 +/- 53	552 +/- 61
Actual CFR (deaths/million) upto Tend(A)	350.636	88.6403	561.961	35.5556	620.915	604.264	109.181	450.448	581.689
